# Integrated Multi-omics Analysis of 105 Pediatric Germ Cell Tumors Identifies a Sphingolipid – HTRA1 – LAG3 Axis Associated with Immune Evasion in Refractory Disease

**DOI:** 10.64898/2026.05.15.26351806

**Authors:** Yixiang Song, Qingyou Zhao, Linke Yang, Hong-tao Li, Guanhua Liu, Zhongkun Guo, Siying Liu, Zhan Lei, Shuping Yang, Jingfu Wang, Manfei Liang

## Abstract

**Background:** Platinum-refractory paediatric germ cell tumours (GCTs) carry a poor prognosis, with five-year survival below 30% and no validated molecular stratification tool. The biological mechanisms underlying platinum resistance in this population remain poorly defined, limiting the development of targeted therapeutic strategies and early-warning biomarkers.

**Methods:** We performed integrated plasma multi-omics profiling in 105 pediatric GCT patients (54 refractory and 51 treatment-naïve) using data-independent acquisition proteomics, untargeted metabolomics, and exploratory lipidomics. Candidate biomarkers were validated using ELISA and spatial multiplex immunofluorescence. Predictive models were constructed using logistic regression and evaluated by ROC analysis, calibration, and decision-curve analysis.

**Results:** Multi-omics integration has revealed the coordinated dysregulation of sphingolipid metabolism, extracellular matrix remodeling, and immune checkpoint signaling in refractory diseases. Lipidomic analysis demonstrated a significant depletion of sphingolipid-associated species, including lysophosphatidylserine, lysophosphatidylethanolamine, and phosphatidylserine. Proteomic profiling identified the upregulation of LAG3 and HTRA1, which was validated by ELISA. Multiplex immunofluorescence demonstrated the spatial enrichment of exhausted CD8 + LAG3 ⁺ T cells adjacent to CK-PAN ⁺ tumor cells in refractory tumors. A plasma biomarker panel integrating LAG3, HTRA1, and AFP showed improved discrimination of refractory disease (AUC = 0.821) compared with AFP alone.

**Conclusions:** Our study identified a sphingolipid–HTRA1–LAG3 immune-evasion axis as a defining molecular feature of refractory pediatric germ cell tumors and proposed a clinically applicable plasma biomarker panel for early risk stratification.
