## Supplementary material for "Integrated Multi-omics Analysis of 105 Pediatric Germ Cell Tumors Identifies a Sphingolipid – HTRA1 – LAG3 Axis Associated with Immune Evasion in Refractory Disease": Sup Table S3.xls

Pathway	Count	P-value	RichFactor	Pathway ID	Types
Fc gamma R-mediated phagocytosis	1	0.01208948	0.125	map04666	Metabolite
Apelin signaling pathway	1	0.01359071	0.1111111111111111	map04371	Metabolite
Tuberculosis	1	0.01359071	0.1111111111111111	map05152	Metabolite
Calcium signaling pathway	1	0.01658656	0.09090909090909091	map04020	Metabolite
Phospholipase D signaling pathway	1	0.01658656	0.09090909090909091	map04072	Metabolite
Sphingolipid signaling pathway	1	0.02255192	0.06666666666666667	map04071	Metabolite
Insulin resistance	1	0.02848234	0.05263157894736842	map04931	Metabolite
Ether lipid metabolism	1	0.03731287	0.04	map00565	Metabolite
Sphingolipid metabolism	1	0.04023913	0.037037037037037035	map00600	Metabolite
Serotonergic synapse	1	0.06191392	0.023809523809523808	map04726	Metabolite
Insulin resistance	5	3.869338e-4	0.06756756756756757	map04931	Protein
Sphingolipid signaling pathway	5	6.565167e-4	0.060240963855421686	map04071	Protein
Tuberculosis	6	7.884848e-4	0.046153846153846156	map05152	Protein
Apelin signaling pathway	5	0.001884406	0.047619047619047616	map04371	Protein
Fc gamma R-mediated phagocytosis	4	0.002014731	0.0625	map04666	Protein
Serotonergic synapse	4	0.005608151	0.047058823529411764	map04726	Protein
Ether lipid metabolism	2	0.02743652	0.06451612903225806	map00565	Protein
Phospholipase D signaling pathway	3	0.06172781	0.027777777777777776	map04072	Protein
Sphingolipid metabolism	2	0.06526153	0.04	map00600	Protein
Calcium signaling pathway	2	0.4547985	0.010869565217391304	map04020	Protein
