## Supplementary material for "Integrated Multi-omics Analysis of 105 Pediatric Germ Cell Tumors Identifies a Sphingolipid – HTRA1 – LAG3 Axis Associated with Immune Evasion in Refractory Disease": Sup Table S6.xlsx

### Sheet: RF vs NT
ID	name	Super.Class	P-Value	Relative difference(%)
1	BMP(14:0_16:2)	BMP	0.909403	-2.14705
2	BMP(16:0_16:1)	BMP	0.252462	-30.0583
3	BMP(16:1_18:0)	BMP	0.796746	4.8055
4	BMP(16:0_18:0)	BMP	0.298726	-27.3773
5	BMP(16:1_20:2)	BMP	0.87645	5.12809
6	BMP(16:1_20:1)	BMP	0.867524	-3.29521
7	BMP(16:0_20:1)	BMP	0.134986	-31.0854
8	BMP(20:2_20:2)	BMP	0.288493	22.5905
9	BMP(20:1_22:4)	BMP	0.611843	6.20665
10	CE(14:0)	CE	0.944878	1.58105
11	CE(16:1)	CE	0.43883	10.4921
12	CE(16:0)	CE	0.331033	18.2917
13	CE(18:3)	CE	0.392735	-13.5024
14	CE(18:2)	CE	0.523929	-6.17682
15	CE(18:1)	CE	0.190103	-13.276
16	CE(18:0)	CE	0.319408	-22.4104
17	CE(20:5)	CE	0.35962	23.886
18	CE(20:4)	CE	0.948742	0.704519
19	CE(20:3)	CE	0.69432	5.38975
20	CE(20:2)	CE	0.867905	-2.20511
21	CE(20:1)	CE	0.148271	-33.8726
22	CE(20:0)	CE	0.199892	-38.1809
23	CE(22:6)	CE	0.922122	-1.72397
24	CE(22:5)	CE	0.142657	-28.5184
25	CE(22:4)	CE	0.283368	-15.5343
26	CE(22:2)	CE	0.132162	-30.7342
27	CE(22:1)	CE	0.182665	-50.4488
28	CE(22:0)	CE	0.154893	-49.9738
29	CE(24:1)	CE	0.0903043	-38.2989
30	CE(24:0)	CE	0.117052	-47.0524
31	Cer(d18:1/16:1)	Cer_NS	0.881823	-2.8174
32	Cer(d18:1/16:0)	Cer_NS	0.471411	14.1968
33	Cer(d18:1/18:1)	Cer_NS	0.61028	13.316
34	Cer(d18:1/20:1)	Cer_NS	0.775472	-7.33531
35	Cer(d18:1/22:1)	Cer_NS	0.892091	-2.88663
36	Cer(d18:1/24:1)	Cer_NS	0.360458	16.5931
37	Cer(d18:1/26:1)	Cer_NS	0.551068	-12.7047
38	Cer(d18:1/26:0)	Cer_NS	0.260065	-21.926
39	DG(14:0_14:0)	DG	0.961481	0.985173
40	DG(14:0_16:1)	DG	0.49385	21.1044
41	DG(14:0_18:3)	DG	0.38824	77.2605
42	DG(14:0_18:2)	DG	0.323174	44.8663
43	DG(16:1_16:1)	DG	0.105212	123.115
44	DG(14:0_18:1)	DG	0.0915904	61.5696
45	DG(16:0_16:1)	DG	0.174793	57.4553
46	DG(16:0_16:0)	DG	0.685027	3.6432
47	DG(14:0_20:4)	DG	0.337131	62.7325
48	DG(16:1_18:3)	DG	0.288159	99.4691
49	DG(16:0_18:3)	DG	0.90225	5.70466
50	DG(16:0_18:2)	DG	0.802705	-9.12587
51	DG(16:0_18:1)	DG	0.95728	1.6693
52	DG(16:1_18:0)	DG	0.0549581	67.552
53	DG(16:0_18:0)	DG	0.245084	-5.07098
54	DG(14:0_20:0)	DG	0.560253	-7.06083
55	DG(14:0_22:6)	DG	0.120985	116.113
56	DG(16:0_20:5)	DG	0.345356	52.9395
57	DG(16:0_20:4)	DG	0.967116	-1.2708
58	DG(16:0_20:3)	DG	0.468087	24.6746
59	DG(18:1_18:2)	DG	0.807641	8.11867
60	DG(16:1_20:2)	DG	0.101406	176.158
61	DG(18:0_18:2)	DG	0.716705	12.5533
62	DG(18:1_18:1)	DG	0.152708	36.9263
63	DG(18:0_18:1)	DG	0.431359	24.8521
64	DG(16:1_20:0)	DG	0.301207	39.3135
65	DG(16:1_22:6)	DG	0.448978	28.2775
66	DG(16:0_22:6)	DG	0.811215	-10.835
67	DG(18:1_20:5)	DG	0.317981	58.0797
68	DG(16:0_22:5)	DG	0.400907	-29.1196
69	DG(18:1_20:4)	DG	0.463258	22.6925
70	DG(18:2_20:3)	DG	0.466751	23.89
71	DG(18:1_20:3)	DG	0.255439	62.2278
72	DG(18:1_20:2)	DG	0.353719	25.0124
73	DG(18:1_20:1)	DG	0.327899	26.8504
74	DG(18:2_22:6)	DG	0.932102	-3.57166
75	DG(18:1_22:6)	DG	0.45307	31.1452
76	DG(18:2_22:5)	DG	0.731391	-9.31273
77	DG(18:0_22:6)	DG	0.411568	30.2373
78	DG(18:2_22:4)	DG	0.122075	55.8131
79	DG(18:1_22:4)	DG	0.998233	-0.0588687
80	DG(20:0_20:0)	DG	0.980177	-1.00277
81	Cer(d18:0/16:0)	Cer_NDS	0.173268	-31.6989
82	Cer(d18:0/18:1)	Cer_NDS	0.617542	-16.7762
83	Cer(d18:0/18:0)	Cer_NDS	0.448124	-21.4341
84	Cer(d18:0/20:1)	Cer_NDS	0.543911	40.1473
85	Cer(d18:0/20:0)	Cer_NDS	0.66295	8.34777
86	Cer(d18:0/22:1)	Cer_NDS	0.473496	-26.0221
87	Cer(d18:0/22:0)	Cer_NDS	0.119063	-34.0892
88	Cer(d18:0/24:0)	Cer_NDS	0.365745	-11.6946
89	Cer(d18:0/26:1)	Cer_NDS	0.531493	26.2412
90	DGDG(12:0_18:1)	DGDG	0.0570783	46.7874
91	DGDG(12:1_18:0)	DGDG	0.0420214	66.6842
92	DGDG(14:0_16:1)	DGDG	0.0432522	52.7224
93	DGDG(14:1_16:0)	DGDG	0.0775668	46.3496
94	DGDG(14:0_18:2)	DGDG	0.405448	69.6544
95	DGDG(16:1_16:1)	DGDG	0.481494	36.3937
96	DGDG(16:0_16:1)	DGDG	0.109881	75.3791
97	DGDG(12:0_20:0)	DGDG	0.339168	27.4121
98	DGDG(14:0_18:0)	DGDG	0.0956788	60.3755
99	DGDG(16:0_16:0)	DGDG	0.171726	72.2308
100	DGDG(16:1_18:2)	DGDG	0.708021	23.4248
101	DGDG(14:1_20:1)	DGDG	0.440667	36.8932
102	DGDG(16:0_18:2)	DGDG	0.74309	10.3143
103	DGDG(16:1_18:1)	DGDG	0.42977	39.3952
104	DGDG(14:1_20:0)	DGDG	0.239517	78.6412
105	DGDG(16:0_18:1)	DGDG	0.258518	39.4242
106	DGDG(16:1_18:0)	DGDG	0.164456	106.866
107	DGDG(16:0_18:0)	DGDG	0.445617	29.0418
108	DGDG(16:0_20:3)	DGDG	0.634473	26.9215
109	DGDG(18:1_18:2)	DGDG	0.138179	64.558
110	DGDG(16:0_20:2)	DGDG	0.717679	12.6465
111	DGDG(16:0_20:1)	DGDG	0.333566	38.0249
112	DGDG(18:0_18:0)	DGDG	0.900133	-3.72524
113	DGDG(14:0_24:5)	DGDG	0.0779354	-61.9459
114	DGDG(14:1_24:4)	DGDG	0.401624	-13.2794
115	DGDG(20:6_20:6)	DGDG	0.275676	-29.4321
116	FA(14:1)	FA	0.206936	-37.1847
117	FA(14:0)	FA	0.302101	-33.5764
118	FA(16:2)	FA	0.838371	-6.92646
119	FA(16:1)	FA	0.475082	-18.1334
120	FA(16:0)	FA	0.547701	-8.31579
121	FA(18:3)	FA	0.553094	-19.9558
122	FA(18:2)	FA	0.942765	1.09969
123	FA(18:1)	FA	0.811005	-2.61207
124	FA(18:0)	FA	0.711124	-4.3166
125	FA(20:3)	FA	0.623291	-9.27358
126	FA(20:2)	FA	0.742094	-8.11275
127	FA(20:1)	FA	0.32364	-30.4082
128	FA(20:0)	FA	0.104461	-39.6116
129	FA(22:5)	FA	0.564815	-16.0279
130	FA(22:4)	FA	0.248539	-25.362
131	FA(22:3)	FA	0.758251	7.05598
132	FA(22:2)	FA	0.522975	-17.1888
133	FA(22:1)	FA	0.344878	-73.1169
134	FA(22:0)	FA	0.292109	-57.2504
135	FA(24:6)	FA	0.183767	-24.4181
136	FA(24:5)	FA	0.677155	-6.55761
137	FA(24:4)	FA	0.477661	-15.512
138	FA(24:3)	FA	0.31392	-13.5773
139	FA(24:2)	FA	0.941933	-1.62078
140	FA(24:1)	FA	0.661434	-11.8431
141	FA(24:0)	FA	0.371604	-47.2653
142	FA(26:6)	FA	0.820536	4.27847
143	FA(26:5)	FA	0.450924	-8.76083
144	FA(26:4)	FA	0.436183	-12.2784
145	FA(26:3)	FA	0.0731589	-27.0988
146	FA(26:2)	FA	0.218828	-20.8302
147	FA(26:0)	FA	0.430769	-35.8871
148	FA(28:6)	FA	0.0648293	-44.9265
149	FA(28:5)	FA	0.879589	-3.54101
150	FA(28:4)	FA	0.233639	-23.6005
151	FA(28:3)	FA	0.548375	-13.3771
152	FA(28:2)	FA	0.94132	-1.68258
153	FA(28:1)	FA	0.31921	24.9786
154	FA(28:0)	FA	0.51858	9.81517
155	FA(30:4)	FA	0.583618	11.9215
156	FA(30:3)	FA	0.613353	17.404
157	FA(30:2)	FA	0.960386	1.27335
158	FA(30:1)	FA	0.307448	17.7947
159	FA(30:0)	FA	0.88138	-1.94561
160	HexCer(18:1/14:0)	HexCer_NS	0.821531	5.7919
161	HexCer(18:1/16:1)	HexCer_NS	0.962076	-0.876398
162	HexCer(18:0/16:1)	HexCer_NDS	0.780418	6.51899
163	HexCer(18:1/16:0)	HexCer_NS	0.93943	1.50826
164	HexCer(18:1/18:1)	HexCer_NS	0.273789	27.4757
165	HexCer(18:0/18:1)	HexCer_NDS	0.863095	3.10972
166	HexCer(18:1/18:0)	HexCer_NS	0.552883	11.1199
167	HexCer(18:0/18:0)	HexCer_NDS	0.747357	6.59598
168	HexCer(18:1/20:1)	HexCer_NS	0.835044	-7.30101
169	HexCer(18:0/20:1)	HexCer_NDS	0.492624	-15.7261
170	HexCer(18:1/20:0)	HexCer_NS	0.768153	-4.28733
171	HexCer(18:0/20:0)	HexCer_NDS	0.653456	-6.52287
172	HexCer(18:1/22:1)	HexCer_NS	0.373081	-26.1594
173	HexCer(18:1/22:0)	HexCer_NS	0.504981	-11.8028
174	HexCer(18:0/22:1)	HexCer_NDS	0.42364	-13.612
175	HexCer(18:0/22:0)	HexCer_NDS	0.659657	-7.68595
176	HexCer(18:1/24:1)	HexCer_NS	0.531341	-16.5824
177	HexCer(18:0/24:1)	HexCer_NDS	0.439359	-12.9099
178	HexCer(18:1/24:0)	HexCer_NS	0.729427	-6.372
179	HexCer(18:1/26:0)	HexCer_NS	0.517644	-13.4176
180	Hex2Cer(18:1/16:1)	Hex2Cer	0.588487	-11.8831
181	Hex2Cer(18:1/16:0)	Hex2Cer	0.920016	1.79884
182	Hex2Cer(18:0/16:1)	Hex2Cer	0.685711	8.26362
183	Hex2Cer(18:1/18:1)	Hex2Cer	0.54049	-13.8135
184	Hex2Cer(18:1/18:0)	Hex2Cer	0.43984	16.053
185	Hex2Cer(18:1/20:1)	Hex2Cer	0.95249	-1.76023
186	Hex2Cer(18:1/20:0)	Hex2Cer	0.367522	-12.2069
187	Hex2Cer(18:1/22:1)	Hex2Cer	0.167189	-22.6861
188	Hex2Cer(18:1/22:0)	Hex2Cer	0.132689	-24.3423
189	Hex2Cer(18:1/24:1)	Hex2Cer	0.394923	-14.4216
190	Hex2Cer(18:1/24:0)	Hex2Cer	0.107614	-21.4673
191	Hex2Cer(18:1/26:1)	Hex2Cer	0.189543	-19.59
192	Hex2Cer(18:1/26:0)	Hex2Cer	0.0752107	-25.5423
193	LPC(14:0)	LPC	0.841868	-2.94889
194	LPC(16:1)	LPC	0.545058	-11.3962
195	LPC(16:0)	LPC	0.187219	-27.0027
196	LPC(18:3)	LPC	0.845987	7.62721
197	LPC(18:2)	LPC	0.232079	-23.6711
198	LPC(18:1)	LPC	0.134337	-20.2679
199	LPC(18:0)	LPC	0.440551	-14.0186
200	LPC(20:4)	LPC	0.171634	-65.2569
201	LPC(20:3)	LPC	0.600973	-12.0253
202	LPC(20:2)	LPC	0.0729019	-30.9567
203	LPC(20:1)	LPC	0.0642286	-38.6076
204	LPC(20:0)	LPC	0.111776	-44.5169
205	LPC(22:6)	LPC	0.107925	-34.5609
206	LPC(22:5)	LPC	0.595449	-10.7714
207	LPC(22:4)	LPC	0.11708	-30.6209
208	LPE(16:1)	LPE	0.412922	35.5269
209	LPE(16:0)	LPE	0.139656	-21.0626
210	LPE(18:3)	LPE	0.682919	18.3742
211	LPE(18:2)	LPE	0.575235	22.5069
212	LPE(18:1)	LPE	0.598375	-14.5889
213	LPE(18:0)	LPE	0.101798	-26.0118
214	LPE(20:5)	LPE	0.563294	18.4726
215	LPE(20:4)	LPE	0.173925	-29.2943
216	LPE(20:3)	LPE	0.884994	4.17275
217	LPE(20:2)	LPE	0.0385102	-34.7105
218	LPE(20:1)	LPE	0.166874	-35.6405
219	LPE(20:0)	LPE	0.190719	-51.279
220	LPE(22:6)	LPE	0.75361	9.31961
221	LPE(22:5)	LPE	0.647223	13.7366
222	LPE(22:4)	LPE	0.772736	8.01541
223	LPG(16:0)	LPG	0.08798	-18.3419
224	LPG(18:2)	LPG	0.836387	-4.3077
225	LPG(18:1)	LPG	0.360309	-9.48946
226	LPG(18:0)	LPG	0.230799	-11.7468
227	LPI(16:0)	LPI	0.540134	10.0036
228	LPI(18:2)	LPI	0.4877	58.932
229	LPI(18:1)	LPI	0.632084	-12.5138
230	LPI(18:0)	LPI	0.774191	6.29082
231	LPI(20:4)	LPI	0.753334	16.3808
232	LPS(18:0)	LPS	0.0228073	-60.4882
233	LPS(20:0)	LPS	0.887181	4.15231
234	MGDG(16:1_16:1)	MGDG	0.655299	-4.7143
235	MGDG(16:0_16:0)	MGDG	0.708691	7.27189
236	MGDG(16:0_18:3)	MGDG	0.365465	4.23643
237	MGDG(16:1_18:2)	MGDG	0.18165	5.58124
238	MGDG(16:0_18:2)	MGDG	0.860747	-2.61494
239	MGDG(16:0_18:1)	MGDG	0.765024	-8.86106
240	MGDG(16:0_18:0)	MGDG	0.92534	-1.57795
241	MGDG(18:0_18:3)	MGDG	0.885774	-0.882509
242	MGDG(18:1_18:2)	MGDG	0.922801	0.485916
243	MGDG(16:0_20:2)	MGDG	0.784813	-2.20053
244	MGDG(18:0_18:2)	MGDG	0.537616	21.4162
245	MGDG(18:1_18:1)	MGDG	0.174042	89.3097
246	MGDG(16:0_20:1)	MGDG	0.641642	-11.7157
247	MGDG(18:0_18:1)	MGDG	0.768416	11.4995
248	MGDG(18:0_18:0)	MGDG	0.734769	-6.61514
249	MGDG(18:2_20:1)	MGDG	0.615129	-27.9543
250	MGDG(16:0_22:2)	MGDG	0.842267	1.69865
251	MGDG(18:1_20:1)	MGDG	0.552818	-30.4487
252	MGDG(18:0_20:1)	MGDG	0.465363	-22.2749
253	MGDG(20:4_20:4)	MGDG	0.659159	8.01064
254	MGDG(16:1_24:6)	MGDG	0.168487	-12.5786
255	MGDG(20:3_20:4)	MGDG	0.717409	10.0915
256	MGDG(18:1_22:2)	MGDG	0.946172	-1.29049
257	PC(14:0_14:0)	PC	0.446208	40.3165
258	PC(16:0_14:0)	PC	0.711225	10.7597
259	PC(14:0_18:3)	PC	0.269424	82.8901
260	PC(14:0_18:2)	PC	0.434694	15.8571
261	PC(16:0_16:1)	PC	0.502728	18.0424
262	PC(14:0_18:1)	PC	0.376841	21.3559
263	PC(16:0_16:0)	PC	0.10069	-15.1557
264	PC(18:0_14:0)	PC	0.228823	35.943
265	PC(14:0_20:5)	PC	0.101985	104.768
266	PC(14:0_20:4)	PC	0.377127	22.6702
267	PC(18:2_16:1)	PC	0.80667	-4.40212
268	PC(14:0_20:3)	PC	0.1062	56.0448
269	PC(16:0_18:3)	PC	0.442888	23.4007
270	PC(16:1_18:2)	PC	0.912631	-2.00195
271	PC(18:1_16:1)	PC	0.89159	2.8883
272	PC(16:1_18:1)	PC	0.916922	2.2341
273	PC(14:0_20:2)	PC	0.12464	32.3695
274	PC(16:0_18:2)	PC	0.153459	-5.22145
275	PC(14:0_20:1)	PC	0.678276	6.28387
276	PC(16:0_18:1)	PC	0.222421	-4.90684
277	PC(18:0_16:1)	PC	0.330101	47.548
278	PC(16:0_18:0)	PC	0.58778	-5.09634
279	PC(14:0_22:6)	PC	0.367358	26.7782
280	PC(18:2_18:3)	PC	0.77605	-10.7115
281	PC(14:0_22:5)	PC	0.178147	37.4786
282	PC(16:0_20:5)	PC	0.455146	24.2546
283	PC(18:1_18:3)	PC	0.851778	7.07507
284	PC(18:2_18:2)	PC	0.823237	-6.33954
285	PC(14:0_22:4)	PC	0.538347	16.1225
286	PC(16:0_20:4)	PC	0.245968	-6.28731
287	PC(18:0_18:3)	PC	0.766871	-7.79532
288	PC(18:1_18:2)	PC	0.378902	-13.3804
289	PC(16:0_20:3)	PC	0.314394	10.0027
290	PC(18:0_18:2)	PC	0.988781	-0.0810138
291	PC(18:1_18:1)	PC	0.216948	-15.14
292	PC(16:0_20:2)	PC	0.874689	-1.02456
293	PC(16:0_20:1)	PC	0.181922	-14.8264
294	PC(18:0_18:1)	PC	0.935365	-0.869028
295	PC(20:0_16:1)	PC	0.232922	-29.47
296	PC(18:0_18:0)	PC	0.52792	9.78279
297	PC(18:2_20:5)	PC	0.375975	38.8406
298	PC(18:2_20:4)	PC	0.835652	-5.17128
299	PC(16:0_22:6)	PC	0.94475	-0.806054
300	PC(18:1_20:5)	PC	0.382941	29.1517
301	PC(16:0_22:5)	PC	0.597407	-5.30268
302	PC(18:0_20:5)	PC	0.198123	46.7911
303	PC(18:1_20:4)	PC	0.32648	-11.6704
304	PC(18:2_20:2)	PC	0.466974	-11.0749
305	PC(16:0_22:4)	PC	0.341118	-11.174
306	PC(18:0_20:4)	PC	0.781138	-2.3283
307	PC(18:1_20:3)	PC	0.759389	-6.98176
308	PC(20:0_18:3)	PC	0.20127	-42.803
309	PC(18:1_20:2)	PC	0.460131	-11.4535
310	PC(18:0_20:3)	PC	0.205982	16.7202
311	PC(18:2_20:1)	PC	0.213096	-25.3248
312	PC(18:1_20:1)	PC	0.106764	-24.8705
313	PC(18:0_20:2)	PC	0.116944	23.7662
314	PC(20:0_18:1)	PC	0.190922	-45.2261
315	PC(18:0_20:1)	PC	0.98181	0.358832
316	PC(18:0_20:0)	PC	0.154918	-25.4534
317	PC(18:2_22:6)	PC	0.913217	-2.30924
318	PC(18:1_22:6)	PC	0.87124	-2.12313
319	PC(18:2_22:5)	PC	0.386318	-23.9059
320	PC(18:1_22:5)	PC	0.250513	-21.2823
321	PC(18:0_22:6)	PC	0.689831	5.81318
322	PC(20:0_20:5)	PC	0.47751	-19.7483
323	PC(18:1_22:4)	PC	0.426626	-11.0384
324	PC(18:0_22:5)	PC	0.994611	-0.121955
325	PC(20:0_20:4)	PC	0.129679	-36.0818
326	PC(18:0_22:4)	PC	0.709144	4.41843
327	PC(20:0_20:3)	PC	0.489546	-20.0972
328	PC(20:0_20:2)	PC	0.427604	-17.137
329	PC(20:0_20:1)	PC	0.250199	-26.014
330	PC(20:0_22:6)	PC	0.384909	-14.9336
331	PC(20:0_22:5)	PC	0.339158	-19.0477
332	PC(20:0_22:4)	PC	0.210196	-30.768
333	PE(14:0_18:2)	PE	0.344261	68.5508
334	PE(14:0_18:1)	PE	0.646843	20.9507
335	PE(16:0_16:1)	PE	0.21583	66.9638
336	PE(P-16:0_16:1)	PE-P	0.846626	4.73707
337	PE(O-16:0_16:1)	EtherPE	0.659701	17.4308
338	PE(16:0_16:0)	PE	0.193733	-34.1512
339	PE(P-16:0_16:0)	PE-P	0.21929	34.4218
340	PE(O-16:0_16:0)	EtherPE	0.850453	4.75213
341	PE(16:0_18:3)	PE	0.420407	69.2394
342	PE(18:2_16:1)	PE	0.418332	94.6606
343	PE(P-16:0_18:3)	PE-P	0.689485	12.4962
344	PE(O-16:0_18:3)	EtherPE	0.390905	-29.9955
345	PE(16:0_18:2)	PE	0.743604	10.325
346	PE(18:1_16:1)	PE	0.408126	55.557
347	PE(P-16:0_18:2)	PE-P	0.75375	11.2666
348	PE(P-16:1_18:1)	PE-P	0.711723	-7.06769
349	PE(P-18:1_16:1)	PE-P	0.514715	19.9499
350	PE(O-16:0_18:2)	EtherPE	0.18038	-38.1545
351	PE(16:0_18:1)	PE	0.935433	1.89239
352	PE(18:0_16:1)	PE	0.417545	52.6432
353	PE(P-16:0_18:1)	PE-P	0.158871	-31.5799
354	PE(P-18:0_16:1)	PE-P	0.60009	18.3639
355	PE(P-18:1_16:0)	PE-P	0.972238	-0.991347
356	PE(O-16:0_18:1)	EtherPE	0.203417	-38.2552
357	PE(O-18:0_16:1)	EtherPE	0.18657	-41.4406
358	PE(18:0_16:0)	PE	0.126835	-33.2146
359	PE(P-16:0_18:0)	PE-P	0.428712	23.4461
360	PE(P-18:0_16:0)	PE-P	0.228058	44.4303
361	PE(O-16:0_18:0)	EtherPE	0.280958	-32.9418
362	PE(O-18:0_16:0)	EtherPE	0.330195	-21.879
363	PE(16:0_20:5)	PE	0.288874	68.7281
364	PE(18:2_18:3)	PE	0.643783	29.3865
365	PE(16:0_20:4)	PE	0.891067	-2.84493
366	PE(18:1_18:3)	PE	0.559732	76.607
367	PE(P-18:2_18:2)	PE-P	0.473779	28.278
368	PE(P-16:0_20:4)	PE-P	0.46008	30.0824
369	PE(P-18:1_18:3)	PE-P	0.491303	-17.5073
370	PE(16:0_20:3)	PE	0.743759	10.0127
371	PE(18:0_18:3)	PE	0.572875	48.4424
372	PE(18:1_18:2)	PE	0.998765	-0.0848513
373	PE(P-16:0_20:3)	PE-P	0.358681	40.7144
374	PE(P-18:0_18:3)	PE-P	0.747932	8.52301
375	PE(P-18:1_18:2)	PE-P	0.926564	-2.71124
376	PE(O-16:0_20:3)	EtherPE	0.246453	67.3764
377	PE(O-18:0_18:3)	EtherPE	0.140002	-63.9052
378	PE(16:0_20:2)	PE	0.226636	-25.9088
379	PE(18:0_18:2)	PE	0.809516	8.52216
380	PE(18:1_18:1)	PE	0.518072	-25.5365
381	PE(P-16:0_20:2)	PE-P	0.667535	9.64879
382	PE(P-18:0_18:2)	PE-P	0.916516	3.04863
383	PE(P-18:1_18:1)	PE-P	0.57014	-12.5816
384	PE(O-16:0_20:2)	EtherPE	0.321023	-27.5064
385	PE(O-18:0_18:2)	EtherPE	0.119838	-64.2433
386	PE(16:0_20:1)	PE	0.554143	-11.6965
387	PE(18:0_18:1)	PE	0.849047	5.86365
388	PE(P-16:0_20:1)	PE-P	0.246687	-21.0927
389	PE(P-18:0_18:1)	PE-P	0.673132	-10.2084
390	PE(P-18:1_18:0)	PE-P	0.343903	29.3508
391	PE(O-16:0_20:1)	EtherPE	0.145531	-31.7832
392	PE(O-18:0_18:1)	EtherPE	0.140691	-53.5242
393	PE(18:0_18:0)	PE	0.351501	-18.6493
394	PE(P-18:0_18:0)	PE-P	0.755376	6.86431
395	PE(O-18:0_18:0)	EtherPE	0.176639	-50.98
396	PE(16:0_22:6)	PE	0.754803	7.99547
397	PE(18:1_20:5)	PE	0.231299	157.027
398	PE(18:2_20:4)	PE	0.47624	-23.2726
399	PE(P-18:2_20:4)	PE-P	0.347695	42.5227
400	PE(P-18:1_20:5)	PE-P	0.16569	157.101
401	PE(O-16:0_22:6)	EtherPE	0.243637	-29.7793
402	PE(16:0_22:5)	PE	0.747478	-9.45039
403	PE(18:0_20:5)	PE	0.227266	85.5932
404	PE(18:1_20:4)	PE	0.862869	6.2339
405	PE(18:2_20:3)	PE	0.606685	-11.0893
406	PE(P-16:0_22:5)	PE-P	0.685342	8.0757
407	PE(P-18:0_20:5)	PE-P	0.173177	172.719
408	PE(P-18:1_20:4)	PE-P	0.504594	24.6126
409	PE(O-16:0_22:5)	EtherPE	0.684077	-10.3005
410	PE(16:0_22:4)	PE	0.598756	-14.8596
411	PE(18:0_20:4)	PE	0.606115	-9.15072
412	PE(18:1_20:3)	PE	0.633717	32.2534
413	PE(P-16:0_22:4)	PE-P	0.0851332	-33.2417
414	PE(P-18:0_20:4)	PE-P	0.526014	22.6867
415	PE(P-18:1_20:3)	PE-P	0.402612	37.1655
416	PE(O-16:0_22:4)	EtherPE	0.1647	-42.9992
417	PE(O-18:0_20:4)	EtherPE	0.493563	25.1556
418	PE(18:0_20:3)	PE	0.451699	31.6704
419	PE(18:2_20:1)	PE	0.402728	-36.9558
420	PE(P-18:0_20:3)	PE-P	0.3719	40.3614
421	PE(P-18:1_20:2)	PE-P	0.963654	1.03943
422	PE(O-18:0_20:3)	EtherPE	0.933457	-2.77534
423	PE(18:0_20:2)	PE	0.868696	-4.70071
424	PE(18:1_20:1)	PE	0.268509	-40.7325
425	PE(P-18:0_20:2)	PE-P	0.534744	15.3884
426	PE(P-18:1_20:1)	PE-P	0.700834	-8.09163
427	PE(O-18:0_20:2)	EtherPE	0.142862	-54.3452
428	PE(18:0_20:1)	PE	0.814672	-5.94061
429	PE(P-18:0_20:1)	PE-P	0.714918	-8.00428
430	PE(O-18:0_20:1)	EtherPE	0.0736677	-52.4996
431	PE(18:2_22:6)	PE	0.915122	-3.2843
432	PE(P-18:2_22:6)	PE-P	0.978479	-0.661138
433	PE(18:1_22:6)	PE	0.487057	40.9027
434	PE(P-18:1_22:6)	PE-P	0.78181	-5.96006
435	PE(18:0_22:6)	PE	0.500834	21.7396
436	PE(18:1_22:5)	PE	0.908217	5.76427
437	PE(P-18:1_22:5)	PE-P	0.219792	-35.9428
438	PE(P-18:0_22:6)	PE-P	0.65359	-9.49482
439	PE(O-18:0_22:6)	EtherPE	0.0862828	-56.225
440	PE(18:0_22:5)	PE	0.67602	-13.9479
441	PE(18:1_22:4)	PE	0.5993	-23.2308
442	PE(P-18:0_22:5)	PE-P	0.642897	-9.45687
443	PE(O-18:0_22:5)	EtherPE	0.157944	-44.3467
444	PE(18:0_22:4)	PE	0.97151	-1.04542
445	PE(P-18:0_22:4)	PE-P	0.0529772	-45.9908
446	PE(O-18:0_22:4)	EtherPE	0.127853	-63.2874
447	PG(16:0_16:1)	PG	0.278867	-19.1925
448	PG(16:0_16:0)	PG	0.521314	-10.8997
449	PG(16:0_18:2)	PG	0.449502	31.1211
450	PG(16:0_18:1)	PG	0.957667	-1.01236
451	PG(18:1_18:6)	PG	0.158297	-23.013
452	PG(16:0_20:4)	PG	0.79668	8.93571
453	PG(16:0_20:2)	PG	0.534619	-8.52962
454	PG(16:1_20:1)	PG	0.285508	25.7937
455	PG(18:0_18:2)	PG	0.720326	-7.90944
456	PG(16:0_20:1)	PG	0.0566334	-25.1835
457	PG(18:0_18:1)	PG	0.678904	-8.29778
458	PG(16:0_20:0)	PG	0.937512	-1.41678
459	PG(18:2_20:4)	PG	0.380952	-32.8384
460	PG(16:0_22:5)	PG	0.0659401	30.0966
461	PG(18:1_20:4)	PG	0.369229	-31.9931
462	PG(16:0_22:4)	PG	0.990844	-0.0609858
463	PG(16:0_22:3)	PG	0.147195	-22.043
464	PG(18:0_20:3)	PG	0.955	1.02473
465	PG(16:0_22:2)	PG	0.712298	6.57477
466	PG(18:0_20:2)	PG	0.3024	16.062
467	PG(18:0_20:1)	PG	0.38864	-20.8217
468	PG(18:2_22:6)	PG	0.781326	-5.7396
469	PG(20:4_20:4)	PG	0.110492	-46.1993
470	PG(18:1_22:6)	PG	0.878763	3.24022
471	PG(18:1_22:5)	PG	0.268783	-22.7389
472	PG(18:0_22:5)	PG	0.296639	-12.5521
473	PG(18:1_22:4)	PG	0.790942	-3.59828
474	PG(20:0_20:0)	PG	0.555281	-14.8534
475	PG(20:4_22:3)	PG	0.701018	-12.5917
476	PI(14:1_16:0)	PI	0.859309	-4.47651
477	PI(14:0_16:0)	PI	0.145649	66.7131
478	PI(14:1_18:1)	PI	0.296701	-9.52082
479	PI(14:1_18:0)	PI	0.414241	28.7462
480	PI(16:0_16:1)	PI	0.471771	26.9622
481	PI(16:0_16:0)	PI	0.21191	28.3886
482	PI(14:1_20:2)	PI	0.578708	5.97126
483	PI(16:0_18:3)	PI	0.346641	35.3633
484	PI(14:1_20:1)	PI	0.969364	0.700899
485	PI(16:0_18:2)	PI	0.768312	-7.53879
486	PI(16:1_18:1)	PI	0.797174	2.52043
487	PI(16:2_18:0)	PI	0.809339	5.99612
488	PI(16:0_18:1)	PI	0.754912	8.43279
489	PI(16:1_18:0)	PI	0.677585	11.5702
490	PI(16:0_18:0)	PI	0.469036	13.8767
491	PI(16:0_20:5)	PI	0.313719	43.9478
492	PI(16:1_20:4)	PI	0.982448	-0.700434
493	PI(14:1_22:3)	PI	0.765723	6.90746
494	PI(16:0_20:4)	PI	0.737026	7.75406
495	PI(16:1_20:2)	PI	0.289771	-11.6646
496	PI(18:0_18:3)	PI	0.676274	16.5824
497	PI(16:1_20:1)	PI	0.239168	39.3496
498	PI(18:0_18:2)	PI	0.779509	-4.55385
499	PI(18:1_18:1)	PI	0.0411298	-21.908
500	PI(16:0_20:1)	PI	0.505657	-14.4668
501	PI(16:1_20:0)	PI	0.662027	6.50737
502	PI(18:0_18:1)	PI	0.534499	15.0204
503	PI(18:0_18:0)	PI	0.033518	-24.7336
504	PI(16:0_22:6)	PI	0.97598	-0.764949
505	PI(18:0_20:6)	PI	0.807699	5.68174
506	PI(18:2_20:4)	PI	0.823263	-6.537
507	PI(16:0_22:5)	PI	0.810915	-7.10884
508	PI(18:0_20:5)	PI	0.458148	20.1703
509	PI(18:1_20:4)	PI	0.758617	-9.27034
510	PI(16:1_22:3)	PI	0.909533	2.49258
511	PI(18:0_20:4)	PI	0.946704	0.875864
512	PI(18:0_20:3)	PI	0.488618	33.5504
513	PI(18:2_20:1)	PI	0.415762	23.3656
514	PI(16:0_22:2)	PI	0.121805	-16.7416
515	PI(18:0_20:2)	PI	0.429579	12.0303
516	PI(18:1_20:1)	PI	0.17279	-34.9488
517	PI(18:2_20:0)	PI	0.319772	-23.5525
518	PI(18:0_20:1)	PI	0.539023	13.5848
519	PI(18:1_20:0)	PI	0.148711	-16.2248
520	PI(18:0_20:0)	PI	0.0218657	-36.0802
521	PI(18:1_22:6)	PI	0.431145	23.7422
522	PI(18:0_22:6)	PI	0.489659	16.8914
523	PI(16:0_24:5)	PI	0.282247	20.5262
524	PI(18:0_22:5)	PI	0.911179	2.39012
525	PI(20:1_20:4)	PI	0.105181	-51.6651
526	PI(18:0_22:4)	PI	0.750777	-4.7441
527	PI(18:1_22:3)	PI	0.755037	7.10507
528	PI(20:0_20:4)	PI	0.332371	-37.3311
529	PI(16:0_24:3)	PI	0.702421	-2.39595
530	PI(18:0_22:3)	PI	0.823957	-4.6628
531	PI(18:1_22:2)	PI	0.187758	-7.36097
532	PI(18:2_22:1)	PI	0.7509	-8.73918
533	PI(16:0_24:2)	PI	0.265152	-15.159
534	PI(18:0_22:2)	PI	0.608965	-11.0132
535	PI(18:1_22:1)	PI	0.950664	0.685986
536	PI(16:0_24:1)	PI	0.247404	-15.5141
537	PI(18:0_22:1)	PI	0.410721	-8.61865
538	PI(18:1_22:0)	PI	0.769865	-4.86588
539	PI(18:0_22:0)	PI	0.679272	-4.74342
540	PI(18:1_24:6)	PI	0.493307	-19.6597
541	PI(18:1_24:5)	PI	0.882412	-1.99501
542	PI(20:4_22:2)	PI	0.389857	-12.5283
543	PI(18:0_24:4)	PI	0.207697	-14.328
544	PI(18:1_24:3)	PI	0.462352	-17.7666
545	PI(18:0_24:3)	PI	0.740143	4.14283
546	PI(18:1_24:2)	PI	0.639076	-5.21879
547	PI(18:0_24:1)	PI	0.508773	6.16465
548	PI(20:4_24:6)	PI	0.426874	17.3046
549	PI(20:4_24:5)	PI	0.254393	-13.7735
550	PI(20:4_24:2)	PI	0.973054	-0.282505
551	PIP(16:0_16:4)	PIP	0.869746	4.51639
552	PIP(16:0_16:3)	PIP	0.582118	-16.4182
553	PIP(16:1_16:1)	PIP	0.909533	2.49258
554	PIP(18:0_18:5)	PIP	0.802795	5.55031
555	PIP(18:0_18:3)	PIP	0.617833	-10.6014
556	PIP(18:0_20:6)	PIP	0.859528	3.65955
557	PS(16:0_16:0)	PS	0.0404414	-46.309
558	PS(16:0_18:2)	PS	0.596561	5.62649
559	PS(16:0_18:1)	PS	0.348032	-82.3245
560	PS(16:0_18:0)	PS	0.585645	-24.1976
561	PS(16:0_20:4)	PS	0.108728	-55.4525
562	PS(14:0_22:3)	PS	0.0524176	-22.1097
563	PS(16:1_20:1)	PS	0.445227	-8.85881
564	PS(18:0_18:2)	PS	0.046333	-73.9467
565	PS(16:0_20:1)	PS	0.074237	-34.4999
566	PS(16:1_20:0)	PS	0.698274	4.2774
567	PS(18:0_18:1)	PS	0.206886	-87.6264
568	PS(16:0_20:0)	PS	0.0409224	-29.5438
569	PS(18:0_18:0)	PS	0.148745	-47.5428
570	PS(16:1_22:5)	PS	0.728556	6.34185
571	PS(16:0_22:6)	PS	0.155223	-58.2315
572	PS(16:1_22:4)	PS	0.968979	-1.37241
573	PS(16:0_22:5)	PS	0.716775	14.0545
574	PS(18:1_20:4)	PS	0.161327	-82.7468
575	PS(18:2_20:3)	PS	0.42487	-17.408
576	PS(16:0_22:4)	PS	0.108157	26.9635
577	PS(18:0_20:4)	PS	0.180665	-87.5181
578	PS(18:1_20:3)	PS	0.91842	-2.11432
579	PS(16:1_22:2)	PS	0.165129	-9.78379
580	PS(16:0_22:3)	PS	0.658251	9.93745
581	PS(18:0_20:3)	PS	0.135118	-85.3456
582	PS(16:0_22:2)	PS	0.985264	-0.370914
583	PS(16:1_22:1)	PS	0.790736	7.57164
584	PS(18:1_20:1)	PS	0.759953	-6.85462
585	PS(18:2_20:0)	PS	0.953168	-1.10756
586	PS(18:0_20:1)	PS	0.257004	-70.0235
587	PS(16:0_22:0)	PS	0.156905	-14.0113
588	PS(18:0_20:0)	PS	0.319177	-11.6394
589	PS(18:2_22:5)	PS	0.989012	-0.262513
590	PS(18:0_22:6)	PS	0.165083	-78.9432
591	PS(18:2_22:4)	PS	0.093533	-35.1554
592	PS(18:0_22:5)	PS	0.836911	-4.29495
593	PS(18:2_22:3)	PS	0.732179	16.6235
594	PS(20:1_20:4)	PS	0.216663	-82.4795
595	PS(18:0_22:4)	PS	0.108253	-80.441
596	PS(18:1_22:3)	PS	0.980015	0.503446
597	PS(18:2_22:2)	PS	0.905211	1.7619
598	PS(20:0_20:4)	PS	0.291918	-86.6582
599	PS(18:0_22:3)	PS	0.878821	3.46649
600	PS(18:1_22:2)	PS	0.97227	0.14141
601	PS(18:2_22:1)	PS	0.916874	3.37455
602	PS(18:0_22:2)	PS	0.788337	8.8968
603	PS(18:1_22:1)	PS	0.793248	7.66027
604	PS(18:2_22:0)	PS	0.0376699	-34.4051
605	PS(18:0_22:1)	PS	0.965072	0.65593
606	PS(18:1_22:0)	PS	0.307042	-64.3966
607	PS(20:3_22:5)	PS	0.470131	16.3396
608	PS(20:4_22:4)	PS	0.81937	4.93746
609	PS(20:3_22:4)	PS	0.654584	-14.042
610	PS(20:2_22:3)	PS	0.26856	-6.43241
611	PS(20:3_22:2)	PS	0.992912	-0.086728
612	PS(20:4_22:1)	PS	0.171583	-19.6917
613	PS(20:3_22:1)	PS	0.394021	36.2894
614	PS(20:4_22:0)	PS	0.855075	-5.99217
615	PS(20:2_22:1)	PS	0.638742	-13.5184
616	PS(20:1_22:1)	PS	0.720404	-7.55811
617	PS(22:3_22:5)	PS	0.472421	9.95177
618	PS(22:3_22:3)	PS	0.918677	0.592602
619	SM(d18:1/14:0)	SM	0.897936	-1.11642
620	SM(d18:1/16:0)	SM	0.291232	-1.79477
621	SM(d18:1/18:1)	SM	0.211666	10.825
622	SM(d18:1/20:1)	SM	0.524116	-4.35941
623	SM(d18:1/20:0)	SM	0.722872	-2.31368
624	SM(d18:1/22:1)	SM	0.83463	0.97208
625	SM(d18:1/22:0)	SM	0.922212	-0.320744
626	SM(d18:1/24:1)	SM	0.186503	-4.60533
627	SM(d18:1/24:0)	SM	0.318061	-3.97558
628	SM(d18:1/26:1)	SM	0.437021	-13.0722
629	SM(d18:1/26:0)	SM	0.203064	-20.5278
630	TG(40:0)_FA(14:0)	TG	0.840302	-13.7834
631	TG(40:0)_FA(16:0)	TG	0.697642	37.938
632	TG(42:2)_FA(18:2)	TG	0.769779	34.4305
633	TG(42:1)_FA(14:0)	TG	0.815596	20.717
634	TG(42:1)_FA(16:1)	TG	0.646218	57.5911
635	TG(42:1)_FA(18:1)	TG	0.74416	34.4099
636	TG(42:1)_FA(16:0)	TG	0.7181	40.1594
637	TG(42:0)_FA(14:0)	TG	0.775023	-19.8278
638	TG(42:0)_FA(16:0)	TG	0.999854	-0.0116298
639	TG(44:3)_FA(18:2)	TG	0.927815	9.84241
640	TG(44:2)_FA(18:2)	TG	0.891511	13.3219
641	TG(44:2)_FA(14:0)	TG	0.585209	30.865
642	TG(44:2)_FA(16:0)	TG	0.887707	14.1654
643	TG(44:2)_FA(16:1)	TG	0.620743	71.885
644	TG(44:2)_FA(18:1)	TG	0.978004	-2.57601
645	TG(44:1)_FA(14:0)	TG	0.449923	41.0423
646	TG(44:1)_FA(16:0)	TG	0.896852	9.84576
647	TG(44:1)_FA(16:1)	TG	0.192849	51.9496
648	TG(44:1)_FA(18:1)	TG	0.971645	-2.59529
649	TG(44:0)_FA(14:0)	TG	0.919097	-6.1554
650	TG(44:0)_FA(16:0)	TG	0.832886	-12.4136
651	TG(44:0)_FA(18:0)	TG	0.525189	-32.5048
652	TG(45:1)_FA(16:0)	TG	0.386378	31.4399
653	TG(45:1)_FA(18:1)	TG	0.826495	10.5855
654	TG(45:0)_FA(14:0)	TG	0.986259	-0.65573
655	TG(45:0)_FA(16:0)	TG	0.961292	-2.02184
656	TG(46:4)_FA(18:2)	TG	0.857198	19.1869
657	TG(46:3)_FA(16:0)	TG	0.199957	90.2148
658	TG(46:3)_FA(16:1)	TG	0.295519	79.5492
659	TG(46:3)_FA(18:1)	TG	0.917196	10.6315
660	TG(46:3)_FA(18:2)	TG	0.898181	12.4542
661	TG(46:3)_FA(14:0)	TG	0.438835	80.6838
662	TG(46:2)_FA(14:0)	TG	0.216176	54.7258
663	TG(46:2)_FA(16:0)	TG	0.150264	55.8926
664	TG(46:2)_FA(16:1)	TG	0.0724728	103.092
665	TG(46:2)_FA(18:1)	TG	0.978288	1.96062
666	TG(46:2)_FA(18:2)	TG	0.691954	14.43
667	TG(46:1)_FA(14:0)	TG	0.178887	72.5034
668	TG(46:1)_FA(16:0)	TG	0.165011	60.0316
669	TG(46:1)_FA(16:1)	TG	0.069471	88.1837
670	TG(46:1)_FA(18:0)	TG	0.626214	-22.1592
671	TG(46:1)_FA(18:1)	TG	0.591352	23.5626
672	TG(46:0)_FA(18:0)	TG	0.994485	0.47287
673	TG(46:0)_FA(14:0)	TG	0.672069	19.7743
674	TG(46:0)_FA(16:0)	TG	0.568085	26.0971
675	TG(47:2)_FA(14:0)	TG	0.166553	53.2949
676	TG(47:2)_FA(16:1)	TG	0.105643	64.5604
677	TG(47:2)_FA(18:1)	TG	0.170673	63.4731
678	TG(47:2)_FA(18:2)	TG	0.316003	41.1513
679	TG(47:1)_FA(14:0)	TG	0.265546	56.9599
680	TG(47:1)_FA(16:0)	TG	0.0733512	67.6001
681	TG(47:1)_FA(16:1)	TG	0.0871756	52.4912
682	TG(47:1)_FA(17:0)	TG	0.280283	45.9522
683	TG(47:1)_FA(18:1)	TG	0.538952	29.8959
684	TG(47:0)_FA(14:0)	TG	0.449275	31.5573
685	TG(47:0)_FA(16:0)	TG	0.452921	27.1003
686	TG(47:0)_FA(17:0)	TG	0.346785	38.9041
687	TG(48:5)_FA(18:2)	TG	0.604395	45.073
688	TG(48:5)_FA(18:3)	TG	0.677066	33.7779
689	TG(48:4)_FA(16:1)	TG	0.397415	69.2866
690	TG(48:4)_FA(18:1)	TG	0.396299	60.3995
691	TG(48:4)_FA(18:2)	TG	0.757901	18.1164
692	TG(48:4)_FA(18:3)	TG	0.282335	86.0643
693	TG(48:4)_FA(14:0)	TG	0.33407	74.4108
694	TG(48:3)_FA(16:0)	TG	0.13413	67.0687
695	TG(48:3)_FA(16:1)	TG	0.166235	75.7523
696	TG(48:3)_FA(18:1)	TG	0.544989	21.8863
697	TG(48:3)_FA(18:2)	TG	0.320646	37.5838
698	TG(48:3)_FA(18:3)	TG	0.0892744	110.207
699	TG(48:3)_FA(14:0)	TG	0.228226	58.2529
700	TG(48:2)_FA(16:0)	TG	0.0298187	60.5823
701	TG(48:2)_FA(16:1)	TG	0.027215	82.1449
702	TG(48:2)_FA(18:0)	TG	0.731377	16.5394
703	TG(48:2)_FA(18:1)	TG	0.0862221	54.4569
704	TG(48:2)_FA(18:2)	TG	0.146198	36.1328
705	TG(48:2)_FA(14:0)	TG	0.0648408	55.1005
706	TG(48:1)_FA(14:0)	TG	0.0881686	61.6343
707	TG(48:1)_FA(16:0)	TG	0.046702	59.2335
708	TG(48:1)_FA(16:1)	TG	0.0330965	63.1149
709	TG(48:1)_FA(18:0)	TG	0.438514	42.999
710	TG(48:1)_FA(18:1)	TG	0.122125	53.3122
711	TG(48:0)_FA(18:0)	TG	0.564752	28.1752
712	TG(48:0)_FA(14:0)	TG	0.524681	31.4165
713	TG(48:0)_FA(16:0)	TG	0.287507	23.8055
714	TG(49:0)_FA(16:0)	TG	0.0981003	63.9623
715	TG(49:0)_FA(17:0)	TG	0.091773	63.2771
716	TG(49:0)_FA(18:0)	TG	0.404268	44.0781
717	TG(49:3)_FA(16:0)	TG	0.0598739	86.9858
718	TG(49:3)_FA(16:1)	TG	0.121412	67.5288
719	TG(49:3)_FA(18:2)	TG	0.194366	53.4991
720	TG(49:3)_FA(18:3)	TG	0.228177	57.3009
721	TG(49:2)_FA(16:0)	TG	0.0964469	52.9032
722	TG(49:2)_FA(16:1)	TG	0.0209713	92.0207
723	TG(49:2)_FA(17:0)	TG	0.047345	80.9455
724	TG(49:2)_FA(18:1)	TG	0.0428908	86.2248
725	TG(49:2)_FA(18:2)	TG	0.172747	40.4774
726	TG(49:2)_FA(14:0)	TG	0.0352575	93.5601
727	TG(49:1)_FA(14:0)	TG	0.0868163	107.372
728	TG(49:1)_FA(16:0)	TG	0.0336148	84.1614
729	TG(49:1)_FA(16:1)	TG	0.0223692	91.6399
730	TG(49:1)_FA(18:1)	TG	0.0814906	71.8504
731	TG(49:1)_FA(17:0)	TG	0.0389261	106.559
732	TG(50:1)_FA(16:0)	TG	0.196962	10.9068
733	TG(50:1)_FA(16:1)	TG	0.0246899	66.321
734	TG(50:1)_FA(18:0)	TG	0.0890578	47.8549
735	TG(50:1)_FA(14:0)	TG	0.386418	31.5703
736	TG(50:1)_FA(18:1)	TG	0.113755	17.7482
737	TG(50:1)_FA(20:1)	TG	0.458158	27.7127
738	TG(50:0)_FA(14:0)	TG	0.997819	0.161275
739	TG(50:0)_FA(16:0)	TG	0.24976	28.7123
740	TG(50:0)_FA(18:0)	TG	0.331021	27.5241
741	TG(50:5)_FA(18:2)	TG	0.807065	13.9674
742	TG(50:5)_FA(18:3)	TG	0.566281	37.1553
743	TG(50:5)_FA(20:5)	TG	0.641522	49.7318
744	TG(50:5)_FA(14:0)	TG	0.699356	23.3405
745	TG(50:5)_FA(16:1)	TG	0.476192	60.0477
746	TG(50:4)_FA(18:1)	TG	0.411149	27.7964
747	TG(50:4)_FA(18:2)	TG	0.589414	17.2651
748	TG(50:4)_FA(18:3)	TG	0.162241	70.4949
749	TG(50:4)_FA(20:3)	TG	0.0822525	73.4325
750	TG(50:4)_FA(20:4)	TG	0.648526	20.0768
751	TG(50:4)_FA(14:0)	TG	0.700085	12.5028
752	TG(50:4)_FA(16:0)	TG	0.187523	59.4241
753	TG(50:4)_FA(16:1)	TG	0.243791	57.9301
754	TG(50:3)_FA(18:0)	TG	0.336986	29.0126
755	TG(50:3)_FA(18:1)	TG	0.0878998	30.718
756	TG(50:3)_FA(18:2)	TG	0.0811235	21.0417
757	TG(50:3)_FA(18:3)	TG	0.225346	43.9496
758	TG(50:3)_FA(20:3)	TG	0.0724823	84.4042
759	TG(50:3)_FA(14:0)	TG	0.184966	24.4298
760	TG(50:3)_FA(16:0)	TG	0.0241196	37.9235
761	TG(50:3)_FA(16:1)	TG	0.0640659	32.6145
762	TG(50:2)_FA(16:1)	TG	0.0225129	44.9631
763	TG(50:2)_FA(18:0)	TG	0.213885	37.0234
764	TG(50:2)_FA(18:1)	TG	0.0271426	32.523
765	TG(50:2)_FA(18:2)	TG	0.346213	17.3255
766	TG(50:2)_FA(20:2)	TG	0.0679727	99.0616
767	TG(50:2)_FA(14:0)	TG	0.0770635	43.6372
768	TG(50:2)_FA(16:0)	TG	0.103835	16.8759
769	TG(51:2)_FA(16:0)	TG	0.0260812	82.0008
770	TG(51:2)_FA(16:1)	TG	0.0378541	108.589
771	TG(51:2)_FA(17:0)	TG	0.0429285	69.929
772	TG(51:2)_FA(18:1)	TG	0.0406904	64.0557
773	TG(51:2)_FA(18:2)	TG	0.101142	53.2918
774	TG(51:1)_FA(17:0)	TG	0.0953291	61.1661
775	TG(51:1)_FA(18:0)	TG	0.069087	85.39
776	TG(51:1)_FA(18:1)	TG	0.155108	53.849
777	TG(51:1)_FA(16:0)	TG	0.0364089	74.7437
778	TG(51:0)_FA(16:0)	TG	0.188837	72.9616
779	TG(51:0)_FA(17:0)	TG	0.211951	75.1043
780	TG(51:0)_FA(18:0)	TG	0.289147	64.5161
781	TG(51:5)_FA(18:3)	TG	0.653658	25.8414
782	TG(51:5)_FA(18:2)	TG	0.96	2.53193
783	TG(51:4)_FA(20:4)	TG	0.0740482	153.886
784	TG(51:4)_FA(16:1)	TG	0.198424	74.9168
785	TG(51:4)_FA(18:2)	TG	0.61846	17.4846
786	TG(51:4)_FA(18:3)	TG	0.197879	58.3428
787	TG(51:3)_FA(16:1)	TG	0.0539412	90.8697
788	TG(51:3)_FA(17:0)	TG	0.102061	64.4918
789	TG(51:3)_FA(18:2)	TG	0.172439	40.0157
790	TG(51:3)_FA(18:3)	TG	0.133147	60.016
791	TG(52:3)_FA(18:3)	TG	0.189053	119.626
792	TG(52:3)_FA(20:0)	TG	0.347659	11.4907
793	TG(52:3)_FA(20:1)	TG	0.245946	23.39
794	TG(52:3)_FA(20:2)	TG	0.052121	49.1202
795	TG(52:3)_FA(20:3)	TG	0.842992	8.25909
796	TG(52:3)_FA(14:0)	TG	0.20735	30.6316
797	TG(52:3)_FA(16:0)	TG	0.144853	9.03453
798	TG(52:3)_FA(16:1)	TG	0.0756235	29.1239
799	TG(52:3)_FA(18:0)	TG	0.706182	11.6672
800	TG(52:3)_FA(18:1)	TG	0.267364	5.52178
801	TG(52:3)_FA(18:2)	TG	0.283411	6.41729
802	TG(52:2)_FA(18:1)	TG	0.387423	4.06881
803	TG(52:2)_FA(18:2)	TG	0.331151	14.5969
804	TG(52:2)_FA(20:0)	TG	0.894595	2.69876
805	TG(52:2)_FA(20:1)	TG	0.107388	36.475
806	TG(52:2)_FA(20:2)	TG	0.263126	28.7672
807	TG(52:2)_FA(14:0)	TG	0.436712	19.3698
808	TG(52:2)_FA(16:0)	TG	0.244061	5.63884
809	TG(52:2)_FA(16:1)	TG	0.0998689	29.6122
810	TG(52:2)_FA(18:0)	TG	0.21114	16.1506
811	TG(52:1)_FA(16:1)	TG	0.113286	48.3917
812	TG(52:1)_FA(18:0)	TG	0.101771	25.6375
813	TG(52:1)_FA(18:1)	TG	0.11551	24.6676
814	TG(52:1)_FA(16:0)	TG	0.0977534	25.6569
815	TG(52:1)_FA(20:1)	TG	0.404512	22.0346
816	TG(52:1)_FA(20:0)	TG	0.838298	-10.0819
817	TG(52:0)_FA(16:0)	TG	0.784445	11.791
818	TG(52:0)_FA(18:0)	TG	0.678783	16.6995
819	TG(52:0)_FA(20:0)	TG	0.479475	-46.1273
820	TG(52:8)_FA(18:2)	TG	0.552037	71.1807
821	TG(52:7)_FA(16:0)	TG	0.909291	5.24713
822	TG(52:7)_FA(18:1)	TG	0.429817	131.598
823	TG(52:7)_FA(20:5)	TG	0.615442	45.0349
824	TG(52:7)_FA(22:6)	TG	0.569404	68.0095
825	TG(52:6)_FA(18:2)	TG	0.746568	19.308
826	TG(52:6)_FA(18:3)	TG	0.469012	47.8846
827	TG(52:6)_FA(20:4)	TG	0.430272	66.6193
828	TG(52:6)_FA(20:5)	TG	0.581191	44.0087
829	TG(52:6)_FA(22:6)	TG	0.647856	44.506
830	TG(52:6)_FA(14:0)	TG	0.439072	58.4785
831	TG(52:6)_FA(16:0)	TG	0.642342	37.4371
832	TG(52:6)_FA(16:1)	TG	0.588521	39.3896
833	TG(52:6)_FA(18:1)	TG	0.451352	63.1495
834	TG(52:5)_FA(18:3)	TG	0.332411	25.5584
835	TG(52:5)_FA(20:3)	TG	0.221648	55.4979
836	TG(52:5)_FA(20:4)	TG	0.294945	83.1704
837	TG(52:5)_FA(20:5)	TG	0.404664	66.1138
838	TG(52:5)_FA(22:5)	TG	0.659789	18.9411
839	TG(52:5)_FA(14:0)	TG	0.189172	53.3577
840	TG(52:5)_FA(16:0)	TG	0.387142	26.8659
841	TG(52:5)_FA(16:1)	TG	0.58259	16.4297
842	TG(52:5)_FA(18:1)	TG	0.49686	29.4005
843	TG(52:5)_FA(18:2)	TG	0.390995	22.4351
844	TG(52:4)_FA(20:0)	TG	0.479383	11.9192
845	TG(52:4)_FA(20:2)	TG	0.433871	14.9192
846	TG(52:4)_FA(20:3)	TG	0.0406404	55.3841
847	TG(52:4)_FA(20:4)	TG	0.103154	77.4054
848	TG(52:4)_FA(22:4)	TG	0.16702	61.8478
849	TG(52:4)_FA(14:0)	TG	0.107547	72.1513
850	TG(52:4)_FA(16:0)	TG	0.332484	5.3332
851	TG(52:4)_FA(16:1)	TG	0.227859	18.3222
852	TG(52:4)_FA(18:0)	TG	0.197353	46.5604
853	TG(52:4)_FA(18:1)	TG	0.997953	-0.0401924
854	TG(52:4)_FA(18:2)	TG	0.356691	4.37581
855	TG(52:4)_FA(18:3)	TG	0.153024	26.7934
856	TG(53:4)_FA(20:4)	TG	0.0831	70.0064
857	TG(53:4)_FA(16:0)	TG	0.339463	32.3408
858	TG(53:4)_FA(17:0)	TG	0.782335	8.85061
859	TG(53:4)_FA(18:2)	TG	0.370702	28.7416
860	TG(53:3)_FA(18:2)	TG	0.195727	37.5976
861	TG(53:3)_FA(16:0)	TG	0.145324	48.6637
862	TG(53:3)_FA(17:0)	TG	0.192558	39.5114
863	TG(53:2)_FA(16:0)	TG	0.0495925	83.189
864	TG(53:2)_FA(17:0)	TG	0.107388	69.9922
865	TG(53:2)_FA(18:1)	TG	0.124202	56.5671
866	TG(53:2)_FA(18:2)	TG	0.061733	56.8973
867	TG(53:1)_FA(16:0)	TG	0.142826	77.8291
868	TG(53:1)_FA(17:0)	TG	0.128849	103.83
869	TG(53:1)_FA(18:0)	TG	0.135174	96.3915
870	TG(53:1)_FA(18:1)	TG	0.135162	89.9602
871	TG(53:0)_FA(16:0)	TG	0.941632	-3.30116
872	TG(53:6)_FA(20:4)	TG	0.332659	47.6416
873	TG(53:5)_FA(20:4)	TG	0.109977	152.263
874	TG(54:5)_FA(20:3)	TG	0.190768	26.7259
875	TG(54:5)_FA(20:4)	TG	0.339998	31.4814
876	TG(54:5)_FA(20:5)	TG	0.346066	52.8197
877	TG(54:5)_FA(22:4)	TG	0.143615	58.155
878	TG(54:5)_FA(22:5)	TG	0.323117	35.0195
879	TG(54:5)_FA(16:0)	TG	0.138735	34.2176
880	TG(54:5)_FA(16:1)	TG	0.107932	74.0281
881	TG(54:5)_FA(18:0)	TG	0.586056	20.682
882	TG(54:5)_FA(18:1)	TG	0.509349	5.29423
883	TG(54:5)_FA(18:2)	TG	0.687602	2.79282
884	TG(54:5)_FA(18:3)	TG	0.364857	20.8852
885	TG(54:5)_FA(20:2)	TG	0.0819184	69.603
886	TG(54:4)_FA(20:1)	TG	0.277766	16.3745
887	TG(54:4)_FA(20:2)	TG	0.941844	-1.03836
888	TG(54:4)_FA(20:3)	TG	0.259718	32.3381
889	TG(54:4)_FA(20:4)	TG	0.115694	42.7894
890	TG(54:4)_FA(22:4)	TG	0.378071	33.0714
891	TG(54:4)_FA(16:0)	TG	0.970931	0.906771
892	TG(54:4)_FA(16:1)	TG	0.270428	19.9151
893	TG(54:4)_FA(18:0)	TG	0.626532	12.0192
894	TG(54:4)_FA(18:1)	TG	0.505868	3.75451
895	TG(54:4)_FA(18:2)	TG	0.528601	4.62593
896	TG(54:4)_FA(18:3)	TG	0.250518	52.1598
897	TG(54:3)_FA(18:2)	TG	0.827993	2.20691
898	TG(54:3)_FA(18:3)	TG	0.203539	66.587
899	TG(54:3)_FA(20:1)	TG	0.990669	0.138142
900	TG(54:3)_FA(20:2)	TG	0.739453	5.08709
901	TG(54:3)_FA(20:3)	TG	0.122758	62.9809
902	TG(54:3)_FA(16:0)	TG	0.457591	10.0627
903	TG(54:3)_FA(16:1)	TG	0.43386	12.449
904	TG(54:3)_FA(18:0)	TG	0.826389	1.97752
905	TG(54:3)_FA(18:1)	TG	0.411187	3.89516
906	TG(54:2)_FA(18:1)	TG	0.299887	10.0907
907	TG(54:2)_FA(18:2)	TG	0.460971	17.349
908	TG(54:2)_FA(20:0)	TG	0.865089	-6.0296
909	TG(54:2)_FA(20:1)	TG	0.243236	27.6981
910	TG(54:2)_FA(20:2)	TG	0.302679	26.5729
911	TG(54:2)_FA(16:0)	TG	0.218377	28.7517
912	TG(54:2)_FA(18:0)	TG	0.245011	14.5651
913	TG(54:1)_FA(16:0)	TG	0.854636	-8.33565
914	TG(54:1)_FA(18:0)	TG	0.439844	24.7086
915	TG(54:1)_FA(20:0)	TG	0.639276	-26.1573
916	TG(54:1)_FA(20:1)	TG	0.915877	-4.04004
917	TG(54:1)_FA(18:1)	TG	0.70495	13.3539
918	TG(54:0)_FA(18:0)	TG	0.898494	-5.85721
919	TG(54:0)_FA(16:0)	TG	0.381815	-70.8383
920	TG(54:8)_FA(18:2)	TG	0.739624	22.1583
921	TG(54:8)_FA(18:3)	TG	0.713449	23.941
922	TG(54:8)_FA(20:4)	TG	0.464682	81.5968
923	TG(54:8)_FA(20:5)	TG	0.514308	64.2479
924	TG(54:8)_FA(22:6)	TG	0.939209	-3.84953
925	TG(54:7)_FA(18:3)	TG	0.859276	7.60131
926	TG(54:7)_FA(20:4)	TG	0.390208	65.5316
927	TG(54:7)_FA(20:5)	TG	0.660245	39.2672
928	TG(54:7)_FA(22:6)	TG	0.812929	12.2281
929	TG(54:7)_FA(16:1)	TG	0.444997	58.0235
930	TG(54:7)_FA(18:1)	TG	0.704527	23.1685
931	TG(54:7)_FA(18:2)	TG	0.660216	19.4794
932	TG(54:6)_FA(20:3)	TG	0.170863	68.366
933	TG(54:6)_FA(20:4)	TG	0.476742	54.0811
934	TG(54:6)_FA(20:5)	TG	0.585189	37.012
935	TG(54:6)_FA(22:5)	TG	0.757884	23.4011
936	TG(54:6)_FA(22:6)	TG	0.199735	61.2418
937	TG(54:6)_FA(16:0)	TG	0.557328	56.1248
938	TG(54:6)_FA(16:1)	TG	0.526286	42.6249
939	TG(54:6)_FA(18:1)	TG	0.611937	16.114
940	TG(54:6)_FA(18:2)	TG	0.5385	11.5421
941	TG(54:6)_FA(18:3)	TG	0.509394	20.2834
942	TG(55:5)_FA(18:2)	TG	0.806224	7.00539
943	TG(55:5)_FA(20:4)	TG	0.784758	8.31515
944	TG(55:5)_FA(18:1)	TG	0.297827	38.831
945	TG(55:4)_FA(18:1)	TG	0.334501	23.8531
946	TG(55:4)_FA(18:2)	TG	0.589173	12.6261
947	TG(55:3)_FA(18:1)	TG	0.0548449	77.7886
948	TG(55:3)_FA(18:2)	TG	0.297215	29.9011
949	TG(55:2)_FA(18:2)	TG	0.508186	24.7249
950	TG(55:2)_FA(18:1)	TG	0.344124	33.7173
951	TG(55:1)_FA(16:0)	TG	0.391806	39.1042
952	TG(55:1)_FA(18:1)	TG	0.966681	2.15809
953	TG(55:7)_FA(22:6)	TG	0.887523	7.37691
954	TG(56:7)_FA(20:4)	TG	0.778633	4.85569
955	TG(56:7)_FA(20:5)	TG	0.375197	34.8504
956	TG(56:7)_FA(22:4)	TG	0.551484	26.0181
957	TG(56:7)_FA(22:5)	TG	0.708593	15.7328
958	TG(56:7)_FA(22:6)	TG	0.608791	20.7868
959	TG(56:7)_FA(16:0)	TG	0.703146	15.6048
960	TG(56:7)_FA(16:1)	TG	0.448345	38.5119
961	TG(56:7)_FA(18:0)	TG	0.653118	22.8619
962	TG(56:7)_FA(18:1)	TG	0.618359	12.1887
963	TG(56:7)_FA(18:3)	TG	0.495153	33.4406
964	TG(56:7)_FA(20:3)	TG	0.713584	-10.7977
965	TG(56:6)_FA(20:4)	TG	0.206671	23.1325
966	TG(56:6)_FA(20:5)	TG	0.355077	38.8248
967	TG(56:6)_FA(22:4)	TG	0.4743	19.6465
968	TG(56:6)_FA(22:5)	TG	0.401099	35.1192
969	TG(56:6)_FA(22:6)	TG	0.12621	74.9199
970	TG(56:6)_FA(16:0)	TG	0.334432	29.7924
971	TG(56:6)_FA(18:0)	TG	0.177505	386.579
972	TG(56:6)_FA(18:1)	TG	0.121454	56.627
973	TG(56:6)_FA(18:2)	TG	0.420109	19.2225
974	TG(56:6)_FA(18:3)	TG	0.945071	-1.87135
975	TG(56:6)_FA(20:2)	TG	0.208162	-33.9066
976	TG(56:6)_FA(20:3)	TG	0.46438	-12.2298
977	TG(56:5)_FA(20:3)	TG	0.124377	43.8359
978	TG(56:5)_FA(20:4)	TG	0.37228	18.1017
979	TG(56:5)_FA(22:4)	TG	0.235044	35.2196
980	TG(56:5)_FA(22:5)	TG	0.676712	21.054
981	TG(56:5)_FA(16:0)	TG	0.212727	37.7457
982	TG(56:5)_FA(18:0)	TG	0.277302	28.9552
983	TG(56:5)_FA(18:1)	TG	0.479191	23.0578
984	TG(56:5)_FA(18:2)	TG	0.092675	-29.1399
985	TG(56:5)_FA(20:1)	TG	0.138486	-38.1189
986	TG(56:5)_FA(20:2)	TG	0.0517619	-35.2953
987	TG(56:4)_FA(20:1)	TG	0.0455967	-39.4814
988	TG(56:4)_FA(20:2)	TG	0.0377911	-28.302
989	TG(56:4)_FA(20:3)	TG	0.408465	16.856
990	TG(56:4)_FA(20:4)	TG	0.105013	39.4314
991	TG(56:4)_FA(22:4)	TG	0.285545	35.3463
992	TG(56:4)_FA(16:0)	TG	0.29372	34.3102
993	TG(56:4)_FA(18:0)	TG	0.372196	18.0473
994	TG(56:4)_FA(18:1)	TG	0.154815	-18.8205
995	TG(56:4)_FA(18:2)	TG	0.253866	-28.1348
996	TG(56:3)_FA(20:2)	TG	0.42411	18.2808
997	TG(56:3)_FA(18:1)	TG	0.499887	-14.8015
998	TG(56:3)_FA(18:2)	TG	0.491483	-18.982
999	TG(56:3)_FA(20:0)	TG	0.323774	-37.3335
1000	TG(56:3)_FA(20:1)	TG	0.567485	-13.6267
1001	TG(56:3)_FA(16:0)	TG	0.27781	35.4319
1002	TG(56:3)_FA(18:0)	TG	0.437259	16.8627
1003	TG(56:2)_FA(16:0)	TG	0.959741	1.91634
1004	TG(56:2)_FA(18:0)	TG	0.84796	-6.23038
1005	TG(56:2)_FA(20:0)	TG	0.354349	-51.5872
1006	TG(56:2)_FA(20:1)	TG	0.859378	-5.77248
1007	TG(56:1)_FA(16:0)	TG	0.447997	-56.5137
1008	TG(56:1)_FA(18:1)	TG	0.385328	-69.4929
1009	TG(56:10)_FA(18:2)	TG	0.455543	77.5546
1010	TG(56:9)_FA(18:3)	TG	0.554329	49.6807
1011	TG(56:9)_FA(20:4)	TG	0.573861	47.0866
1012	TG(56:9)_FA(20:5)	TG	0.833618	12.3581
1013	TG(56:8)_FA(18:3)	TG	0.745454	15.5678
1014	TG(56:8)_FA(20:4)	TG	0.778381	10.7604
1015	TG(56:8)_FA(20:5)	TG	0.640068	23.6624
1016	TG(56:8)_FA(22:5)	TG	0.633992	22.539
1017	TG(56:8)_FA(22:6)	TG	0.736761	17.7861
1018	TG(56:8)_FA(16:0)	TG	0.920805	6.45647
1019	TG(56:8)_FA(16:1)	TG	0.868589	10.8105
1020	TG(56:8)_FA(18:1)	TG	0.624409	29.0065
1021	TG(56:8)_FA(18:2)	TG	0.877313	6.24599
1022	TG(57:3)_FA(18:2)	TG	0.123883	45.4682
1023	TG(57:2)_FA(18:1)	TG	0.937337	2.64135
1024	TG(58:9)_FA(18:1)	TG	0.924336	3.18651
1025	TG(58:9)_FA(18:2)	TG	0.872846	-5.47335
1026	TG(58:9)_FA(20:4)	TG	0.608139	21.5245
1027	TG(58:9)_FA(22:5)	TG	0.492305	-19.1119
1028	TG(58:9)_FA(22:6)	TG	0.836202	6.99569
1029	TG(58:8)_FA(18:2)	TG	0.887578	-4.6227
1030	TG(58:8)_FA(20:3)	TG	0.728029	7.64854
1031	TG(58:8)_FA(20:4)	TG	0.811925	-4.89486
1032	TG(58:8)_FA(22:5)	TG	0.33031	-32.2303
1033	TG(58:8)_FA(22:6)	TG	0.947946	2.51845
1034	TG(58:8)_FA(18:1)	TG	0.879815	5.23918
1035	TG(58:7)_FA(18:2)	TG	0.492725	-14.5327
1036	TG(58:7)_FA(20:4)	TG	0.471788	-15.9671
1037	TG(58:7)_FA(22:4)	TG	0.963122	-0.93742
1038	TG(58:7)_FA(22:5)	TG	0.192868	-30.4158
1039	TG(58:7)_FA(22:6)	TG	0.607139	17.8088
1040	TG(58:7)_FA(16:0)	TG	0.35382	31.4458
1041	TG(58:7)_FA(18:1)	TG	0.760768	6.74707
1042	TG(58:6)_FA(20:4)	TG	0.606867	9.73048
1043	TG(58:6)_FA(18:1)	TG	0.33242	25.1824
1044	TG(58:6)_FA(18:0)	TG	0.211173	38.8644
1045	TG(58:6)_FA(16:0)	TG	0.296423	33.7219
1046	TG(58:6)_FA(22:5)	TG	0.232135	43.5554
1047	TG(58:6)_FA(22:4)	TG	0.466417	18.8241
1048	TG(58:5)_FA(18:1)	TG	0.201572	24.3188
1049	TG(58:3)_FA(18:1)	TG	0.320118	-43.9978
1050	TG(58:2)_FA(18:1)	TG	0.36407	-66.1386
1051	TG(58:10)_FA(18:2)	TG	0.56219	-26.9461
1052	TG(58:10)_FA(20:4)	TG	0.969481	1.77787
1053	TG(58:10)_FA(20:5)	TG	0.595853	40.1477
1054	TG(58:10)_FA(22:5)	TG	0.950453	3.63498
1055	TG(58:10)_FA(22:6)	TG	0.716726	-18.1449
1056	TG(60:11)_FA(22:5)	TG	0.304521	-32.0452
1057	TG(60:10)_FA(22:5)	TG	0.684808	-11.1646
1058	TG(60:10)_FA(22:6)	TG	0.685481	-14.507
1059	TG(60:12)_FA(22:6)	TG	0.894132	-5.686
